# Unveiling Peripheral Immune Dysfunction in Parkinson’s Disease through Analysis of Blood-based Mitochondrial DNA Copy Number

**DOI:** 10.1101/2024.04.28.24306517

**Authors:** Longfei Wang, Jiru Han, Liam G. Fearnley, Michael Milton, Haloom Rafehi, Joshua Reid, Zachary Gerring, Shashank Masaldan, Tali Lang, Terence P. Speed, Melanie Bahlo

## Abstract

Mitochondrial dysfunction plays an important role in Parkinson’s disease (PD), with mitochondrial DNA copy number (mtDNA-CN) emerging as a potential marker for mitochondrial health. Our study aimed to assess the association between blood mtDNA-CN and PD, as well as to uncover the underlying mechanisms. Introducing mitoCN, a novel mtDNA-CN estimator adjusting for coverage bias, suitable for large-scale whole-genome sequencing data, we applied it across six cohorts within the Accelerating Medicines Partnership program for Parkinson’s Disease dataset. We investigated the links between blood mtDNA-CN and both PD risk and severity, leveraging comprehensive clinical assessments. Our findings reveal that reduced blood mtDNA-CN levels are associated with heightened PD risk and increased severity of motor symptoms and olfactory dysfunction. However, upon adjusting for blood composition, these associations largely disappeared, indicating a predominant influence of changes in blood variables. Furthermore, using bidirectional Mendelian randomization, we explored causal relationships, finding no evidence of a direct causal relationship between blood mtDNA-CN and PD susceptibility. Thus, even though blood bulk mtDNA-CN correlates with an elevated risk of PD and more severe PD symptoms, our refined analyses and results suggest that peripheral immune dysfunction rather than mitochondrial dysfunction underpins these previously identified associations.
