## Supplemental Table for "Unveiling Peripheral Immune Dysfunction in Parkinson’s Disease through Analysis of Blood-based Mitochondrial DNA Copy Number"

### Sheet: A.PD mtcn Asso
Supplementary Table 1A. Association test results of raw blood mtDNA-CN with PD variables in each cohort. The table shows the PD-related variables, sample sizes, effect sizes, standard errors, t values, and p values for the output of multivariable regression models, modeling raw blood mtDNA-CN on PD variable + age + sex + PC1-5. MDS UPDRS = Movement Disorder Society-sponsored revision of the Unifi…
cluster	study	PD diagnosis					MDS UPDRS III					ADL					UPSIT					MoCA
		sample size	Estimate	Std. Error	t value	Pr(>|t|)	sample size	Estimate	Std. Error	t value	Pr(>|t|)	sample size	Estimate	Std. Error	t value	Pr(>|t|)	sample size	Estimate	Std. Error	t value	Pr(>|t|)	sample size	Estimate	Std. Error	t value	Pr(>|t|)
1	BioFIND	169	-0.0230931	0.0319595	-0.722573	0.470521	172	0.001	0.0009	1.05	0.29	99	0.0019	0.0024	0.78	0.45	NA	NA	NA	NA	NA	172	0.006	0.0078	0.74	0.46
	PDBP	1151	-0.0345574	0.0130525	-2.64757	0.00819222	1250	-0.001	0.0003	-3.44	0.0006	1092	0.0015	0.0004	3.46	0.0006	1069	0.002	0.001	2.59	0.01	1240	0.002	0.0018	1.35	0.18
	PPMI	678	-0.0150378	0.0180224	-0.834394	0.404117	676	-0.003	0.0007	-4	7.92e-05	515	0.0037	0.001	3.59	0.0003	638	0.002	0.001	2.4	0.017	707	0.013	0.0039	3.25	0.001
2	HBS	1126	-0.0805696	0.0330642	-2.43676	0.014935	NA	NA	NA	NA	NA	NA	NA	NA	NA	NA	NA	NA	NA	NA	NA	NA	NA	NA	NA	NA
	PDBP	195	0.00735331	0.0347764	0.211445	0.832873	225	-0.003	0.0008	-3.4	0.0008	214	0.0019	0.0009	2.25	0.03	174	-0.002	0.002	-0.78	0.437	223	-0.001	0.004	-0.19	0.85
	PPMI	854	-0.104907	0.0192026	-5.46318	7.18289e-08	929	-0.003	0.0006	-4.99	8.8e-07	897	0.0024	0.0008	3.08	0.003	897	0.005	0.001	5.15	3.70108e-07	927	0.009	0.0028	3.23	0.001
	STEADY	NA	NA	NA	NA	NA	289	-0.004	0.0019	-2.13	0.03	204	-0.0008	0.0022	-0.38	0.7	NA	NA	NA	NA	NA	328	0.002	0.0104	0.16	0.88
	SURE	NA	NA	NA	NA	NA	258	-0.002	0.0014	-1.36	0.18	257	0.0006	0.0023	0.27	0.79	NA	NA	NA	NA	NA	257	-0.006	0.0067	-0.85	0.41

### Sheet: B.PD Blood Asso
Supplementary Table 1B. Association test results of blood markers with PD variables in PPMI cohort. The table shows the PD-related variables, effect sizes, t values, p values, and false discovery rate (FDR) adjusted p values for the output of multivariable regression models, modeling blood markers on PD variable + age + sex + PC1-5. NLR = neurophil-to-lymphocyte ratio. MDS UPDRS = Movement Disord…
PD variables	Neutrophil%					Lymphocyte%					NLR
	Estimate	Std. Error	t value	Pr(>|t|)	p.adj	Estimate	Std. Error	t value	Pr(>|t|)	p.adj	Estimate	Std. Error	t value	Pr(>|t|)	p.adj
diagnosis	0.0181112	0.00687209	2.63548	0.00843945	0.0212436	-0.0211257	0.00721657	-2.92738	0.00351317	0.00983687	0.0805172	0.0289404	2.78217	0.00544455	0.0152447
MDS_UPDRS_I	0.00245932	0.000555045	4.43084	1.25803e-05	8.9052e-05	-0.0019055	0.000605583	-3.14655	0.00188174	0.0065861	0.00981155	0.00235227	4.1711	5.61161e-05	0.000196407
MDS_UPDRS_II	0.00238734	0.00053178	4.48934	1.27217e-05	8.9052e-05	-0.0029784	0.000553835	-5.37778	1.45697e-07	2.03976e-06	0.0121927	0.00217583	5.6037	1.96556e-07	2.75178e-06
MDS_UPDRS_III	0.000876447	0.000235255	3.72552	0.000248568	0.000869987	-0.00101579	0.000245391	-4.13948	4.89447e-05	0.000228409	0.00409017	0.000964645	4.24008	4.02937e-05	0.000188037
MDS_UPDRS_IV	0.00217906	0.00185533	1.17449	0.241669	0.37593	-0.00249222	0.0019523	-1.27656	0.199614	0.304831	0.00845728	0.00788692	1.07232	0.283323	0.440724
MoCA	-0.0022396	0.00101767	-2.20072	0.0300375	0.060075	0.00308189	0.00107831	2.85807	0.00482426	0.0112566	-0.0114957	0.00422632	-2.72003	0.0090897	0.0181794
RBD	0.000476297	0.00110795	0.429892	0.666886	0.666886	0.000837981	0.0011663	0.718497	0.473959	0.552952	-0.00118869	0.00449942	-0.264188	0.793042	0.793042
ESS	0.000459845	0.000929626	0.494657	0.619323	0.666886	-0.000799332	0.000997214	-0.801566	0.421282	0.536178	0.00300187	0.00371114	0.808882	0.416096	0.529576
UPSIT	-0.00100614	0.000384338	-2.61785	0.0091044	0.0212436	0.00105246	0.000416177	2.52888	0.0116294	0.0232589	-0.00427678	0.00157804	-2.71018	0.00722088	0.0168487
ADL	-0.00118293	0.00028713	-4.11985	6.15008e-05	0.000287004	0.00133081	0.000305692	4.35343	2.21225e-05	0.000154858	-0.00602389	0.00119185	-5.05425	3.99791e-06	2.79853e-05
MRI	-0.0104652	0.00851188	-1.22948	0.218027	0.37593	-0.00281483	0.00905099	-0.310997	0.755847	0.755847	-0.0135044	0.0334484	-0.403738	0.685748	0.738497

### Sheet: C.GWAS Data Source
Supplementary Table 1C. Summary of data source of different traits.
Reference	Phenotype		sample size	population	sex	GWAS Catalog ID	dataset	covariate
Nalls et al. 2019	Parkinson's disease (PD) or proxy PD		482,730 (15,056 cases, 18,618 proxy cases, 449,056 controls)	European	both	GCST009325	3 published studies, 13 new datasets, proxy-case data from the UK BioBank	age, sex, 5PCs
Chong et al. 2022	mtDNA-CN	estimates from SNPchip	383476	European	both	GCST90026372	UK Biobank	age, age2, sex, chip type, 20PCs, blood cell counts (white blood cell, platelet, and neutrophil counts)
Longcahmps et al. 2021		estimates from WES + SNPchip	440266	European	both	NA	CHARGE* & UK Biobank	age, sex, PCs, DNA collection site, family structure, cell composition
Gupta et al. 2023		estimates from WGS (adjusted with cell composition)	178129	AFR,AMR,CSA,EAS,EUR,MID	both	GCST90268497	UK Biobank	age, age*sex, age2, age2*sex, 10PCs, GRM
Gupta et al. 2023		estimates from WGS (raw)	178129	AFR,AMR,CSA,EAS,EUR,MID	both	GCST90268498	UK Biobank	age, age*sex, age2, age2*sex, 10PCs, GRM
CHARGE – Cohorts for Heart and Aging Research in Genomic Epidemiology

### Sheet: D.PRS mtcn Correlation
Supplementary Table 1D. Correlations between mtDNA-CN PRSs and the actual mtDNA-CN estimates derived from various DNA sources. The mtDNA-CN estimates underwent transformation using a rank-based inverse normal transform (INT). Clusters 1, 2, and 3 denote platelet-depleted blood samples, platelet-abundant blood samples, and brain samples, respectively.
cluster	study	sample size	raw mtcn PRS		adj mtcn PRS
			R	p value	R	p value
1	BioFIND	172	0.036	0.64	0.02	0.8
	PDBP	1258	0.074	0.008	0.056	0.049
	PPMI	716	0.069	0.07	0.101	0.007
2	HBS	1052	0.11	0.0004	0.047	0.13
	LBD	2649	0.091	<0.0001	0.055	0.005
	PDBP	237	0.235	0.0003	0.094	0.15
	PPMI	1088	0.021	0.49	0.101	0.0009
	STEADY-PD3	327	0.225	<0.0001	0.137	0.01
	SURE-PD	258	0.123	0.048	0.126	0.04
3	LBD	1655	-0.001	0.95	-0.003	0.91

### Sheet: E.MR Causal effect estimation
Supplementary Table 1E. MR causal effect estimations between mtDNA-CN and PD. The table shows the exposures, outcomes, number of SNPs, effect sizes, standard errors, and p values for the output of MR analysis using inverse variance-weighted (IVW), MR Egger regression, weighted median and weighted mode methods. The results suggest no idrect causal relationship between blood mtDNA-CN and PD risk.
exposure		outcome		#SNPs	IVW			MR Egger			Weighted median			Weighted mode
					beta	se	p-value	beta	se	p-value	beta	se	p-value	beta	se	p-value
mtDNA-CN	raw estimates from WGS	PD		57	0.0830412	0.0812844	0.306964	0.201366	0.193213	0.301881	-0.078923	0.122164	0.518251	-0.229896	0.233837	0.329764
	adjusted estimates from WGS			31	0.0254012	0.105884	0.81041	0.0671336	0.215501	0.757632	-0.148752	0.1436	0.30026	-0.200395	0.184379	0.28575
	estimates from SNPchip			53	0.272114	0.150439	0.0704827	0.116339	0.35038	0.741222	-0.00436372	0.202213	0.982783	-0.0066529	0.256031	0.979369
	estimates from WES+SNPchip			84	0.0657659	0.102139	0.519648	-0.054417	0.199969	0.786208	-0.14572	0.156243	0.351002	-0.127239	0.193578	0.512806
PD		mtDNA-CN	raw estimates from WGS	49	-0.0057112	0.00566476	0.313359	-0.0102364	0.0126582	0.422776	-0.00251541	0.00714574	0.724827	0.00558098	0.0139292	0.690444
			adjusted estimates from WGS	49	-0.00706247	0.00479385	0.140687	-0.0161357	0.0106299	0.135724	-0.00310253	0.00735284	0.673062	0.00195184	0.0164433	0.906008
			estimates from SNPchip	43	-0.0042	0.0032	0.1941	-0.0158	0.0067	0.0233	-0.0061	0.0043	0.1582	-0.0072	0.0078	0.363
			estimates from WES+SNPchip	50	-0.00216576	0.00325372	0.50565	-0.00754385	0.00727936	0.305239	-0.00468263	0.00429936	0.27609	-0.00520339	0.00631678	0.414079
								-0.00895362	0.00711879	0.215777

### Sheet: F.MR Sensitivity Analysis
Supplementary Table 1F. Sensitivity analysis of MR between mtDNA-CN and PD. The table shows the exposures, outcomes, p values of heterogeneity tests, intercepts, standard errors, and p values from pleiotropy test, and outputs from leave-one-out tests and funnel plots.
exposure		outcome		heterogeneity test		pleiotropy test (MR Egger)			leave-one-out	Funnel plot
				IVW	MR Egger	intercept	se	p-value
mtDNA-CN	raw estimates from WGS	PD		0.832565	0.819944	-0.00504046	0.0074668	0.502473	NULL	symmetric
	adjusted estimates from WGS			0.164364	0.136596	-0.00233743	0.010458	0.824708	NULL	symmetric
	estimates from SNPchip			0.0948983	0.0837828	0.00410556	0.00832607	0.624061	NULL	symmetric
	estimates from WGS+SNPchip			0.597774	0.582408	0.00348449	0.0049844	0.486481	NULL	symmetric
PD		mtDNA-CN	raw estimates from WGS	0.00562744	0.00452465	0.000739538	0.00184585	0.690495	NULL	symmetric
			adjusted estimates from WGS	0.26114	0.259956	0.00148258	0.00154993	0.343691	NULL	symmetric
			estimates from SNPchip	0.331201	0.338612	0.0010781	0.0010051	0.289868	rs35749011	asymmetric
			estimates from WGS+SNPchip	0.0107808	0.0103753	0.000886515	0.00107251	0.412564	NULL	symmetric

### Sheet: I-known mutations
Gene​	AA​	rsID​	MAF (gnomAD)​	MAX_POP​	Pathogenicity​
GBA​	N370S ​	rs76763715​	0.185%​	Ashkenazi Jewish​	Pathogenic/Likely pathogenic; risk factor​​
	T369M ​	rs75548401​	0.6012%​	European (Finnish)​	Conflicting interpretations of pathogenicity​​ Uncertain significance(2); Benign(4); Likely benign(3)​
	E326K​	rs2230288​	1.013%​	European (Finnish)​	Benign/Likely benign; risk factor​​
LRRK2​	G2019S​	rs34637584​	0.03617%​	Ashkenazi Jewish​	Pathogenic/Likely pathogenic; risk factor​​
	R1441G_T​	rs33939927​	0.003966%​	Middle Eastern​	Pathogenic​
	R1441G_G​	rs33939927​	0.0003982%​	Latino​	Pathogenic​
SNCA​	A53T​	rs104893877​	0.006%​	​	Pathogenic​
	G51D​	rs431905511​	​	​	Pathogenic​
	E46K​	rs104893875​	0.0003977%​	East Asian​	Pathogenic​
	A30P​	rs104893878​	​	​	Likely pathogenic​​
APOE​	388T_C​	rs429358​	15.71%​	African/African American​	Conflicting interpretations of pathogenicity; other; risk factor​​ Pathogenic(1); Likely pathogenic(2); Uncertain significance(1)​
	526C_T​	rs7412​	7.788%​	African/African American​	drug response​

### Sheet: bulk RNA-seq
Cohort	Baseline	Month 0.5	Month 06	Month 12	Month 18	Month 24	Month 36	Totals
BioFIND	0	208	0	0	0	0	0	208
PDBP	1466	0	574	614	506	471	0	3631
PPMI	1522	0	853	873	0	833	541	4622
Totals	2988	208	1427	1487	506	1304	541	8461

### Sheet: G.UKB PD Blood Asso
Supplementary Table 1G. Association test results of blood markers with PD variables in UKB. The table shows the blood variables, effect sizes, standard errors, t values, p values, and false discovery rate (FDR) adjusted p values for the output of multivariable regression models, modeling blood markers on PD diagnosis + age + sex + PC1-5.
Blood measurement	Estimate	Std. Error	t value	Pr(>|t|)	P.adj
White blood cell (leukocyte) count	-0.013	0.027	-0.49	0.63	0.64
Platelet count	-3.132	0.893	-3.51	0.0004	0.0006
Plateletcrit	-0.003	0.001	-4.4	<0.0001	<0.0001
Mean platelet (thrombocyte) volume	-0.024	0.017	-1.38	0.17	0.2
Platelet distribution width	-0.004	0.008	-0.47	0.64	0.64
Lymphocyte count	-0.092	0.009	-9.69	<0.0001	<0.0001
Monocyte count	-0.013	0.002	-5.35	<0.0001	<0.0001
Neutrophill count	0.102	0.021	4.86	<0.0001	<0.0001
Eosinophill count	-0.01	0.002	-5.96	<0.0001	<0.0001
Lymphocyte percentage	-1.32	0.119	-11.08	<0.0001	<0.0001
Monocyte percentage	-0.165	0.032	-5.12	<0.0001	<0.0001
Neutrophill percentage	1.626	0.136	12	<0.0001	<0.0001
Eosinophill percentage	-0.137	0.023	-6.06	<0.0001	<0.0001
Neutrophil-to-lymphocyte ratio	0.168	0.014	12.37	<0.0001	<0.0001
